# Identification of a *de novo* mutation in *TLK1* associated with a neurodevelopmental disorder and immunodeficiency

**DOI:** 10.1101/2023.08.22.23294267

**Authors:** Marina Villamor-Payà, María Sanchiz-Calvo, Jordann Smak, Lynn Pais, Malika Sud, Uma Shankavaram, Alysia Kern Lovgren, Christina Austin-Tse, Vijay S Ganesh, Marina Gay, Marta Vilaseca, Gianluca Arauz-Garofalo, Lluís Palenzuela, Grace VanNoy, Anne O’Donnell-Luria, Travis H. Stracker

## Abstract

**Background:** The Tousled-like kinases 1 and 2 (TLK1/TLK2) regulate DNA replication, repair and chromatin maintenance. TLK2 variants are associated with ‘Intellectual Disability, Autosomal Dominant 57’ (MRD57), a neurodevelopmental disorder (NDD) characterized by intellectual disability (ID), autism spectrum disorder (ASD) and microcephaly. Several TLK1 variants have been reported in NDDs but their functional significance is unknown.

**Methods:** A male patient presenting with ID, seizures, global developmental delay, hypothyroidism, and primary immunodeficiency was determined to have a novel, heterozygous variant in TLK1 (c.1435C>G, p.Q479E) by genome sequencing (GS). Single cell gel electrophoresis, western blot, flow cytometry and RNA-seq were performed in patient-derived lymphoblast cell lines. In silico, biochemical and proteomic analysis were used to determine the functional impact of the p.Q479E variant and previously reported NDD-associated TLK1 variant, p.M566T.

**Results:** Transcriptome sequencing in patient-derived cells confirmed expression of TLK1 transcripts carrying the p.Q479E variant and revealed alterations in genes involved in class switch recombination and cytokine signaling. Cells expressing the p.Q479E variant exhibited reduced cytokine responses and higher levels of spontaneous DNA damage but not increased sensitivity to radiation or DNA repair defects. The p.Q479E and p.M566T variants impaired kinase activity but did not strongly alter localization or proximal protein interactions.

**Conclusion:** Our study provides the first functional characterization of TLK1 variants associated with NDDs and suggests potential involvement in central nervous system and immune system development. Our results indicate that, like TLK2 variants, TLK1 variants may impact development in multiple tissues and should be considered in the diagnosis of rare NDDs.
