## Supplementary material for "Identification of a *de novo* mutation in *TLK1* associated with a neurodevelopmental disorder and immunodeficiency": Table S6.xlsx

### Sheet: BioID-MS result summary
Supplementary Table S6
BioID data SAINTexpress summary output.
Raw data available in PRIDE repository: PXD019450
	TLK1-WT					TLK1-Q479E					TLK1-M566T					TLK2-WT (Pavinato et al, J Med Gen 2020)
Row Labels	T mean	C mean	BFDR	FC	Crap score	T mean	C mean	BFDR	FC	Crap score	T mean	C mean	BFDR	FC	Crap score	T mean	C mean	BFDR	FC	Crap score
ALMS1	8.67	0.822222	0.04	10.54	0.740603	7.17	0.822222	0.15	8.72	0.740603	7.67	0.822222	0.1	9.32	0.740603	1.11	0.822222	0.74	1.35	0.740603
AQR	1.67	0.333333	0.47	5	0.831135	2.5	0.333333	0.33	7.5	0.831135	3.17	0.333333	0.25	9.5	0.831135	5.78	0.333333	0.01	17.33	0.831135
ARID3B	9.83	2.35556	0.17	4.17	0.760751	11.33	2.35556	0.08	4.81	0.760751	10.33	2.35556	0.14	4.39	0.760751	12.44	2.35556	0.06	5.28	0.760751
ASF1A	5.67	0.555556	0.04	10.2	0.397646	8.33	0.555556	0	15	0.397646	7.83	0.555556	0	14.1	0.397646	8.11	0.555556	0	14.6	0.397646
ASF1B	8.17	1.02222	0	7.99	0.488858	8.5	1.02222	0	8.32	0.488858	8	1.02222	0	7.83	0.488858	12.22	1.02222	0	11.96	0.488858
ATG2B	18	3.2	0.01	5.62	0.814304	16.17	3.2	0.01	5.05	0.814304	16.67	3.2	0	5.21	0.814304	9.44	3.2	0.37	2.95	0.814304
BEND3	1.67	0.0888889	0.42	16.67	0.528816	1.67	0.0888889	0.32	16.67	0.528816	1.17	0.0888889	0.43	11.67	0.528816	3.22	0.0888889	0.06	32.22	0.528816
BRD4	13.5	2.82222	0.25	4.78	0.865507	17	2.82222	0.11	6.02	0.865507	15.5	2.82222	0.16	5.49	0.865507	22.11	2.82222	0.04	7.83	0.865507
CACTIN	13.33	1.51111	0.02	8.82	0.814148	13.5	1.51111	0.01	8.93	0.814148	12.83	1.51111	0.02	8.49	0.814148	13.56	1.51111	0.02	8.97	0.814148
CHD8	18	4.6	0.32	3.91	0.843242	20.83	4.6	0.17	4.53	0.843242	18.83	4.6	0.27	4.09	0.843242	25.78	4.6	0.06	5.6	0.843242
CIP2A	6	0.288889	0.03	20.77	0.679071	6.17	0.288889	0.01	21.35	0.679071	5.17	0.288889	0.08	17.88	0.679071	1.56	0.288889	0.49	5.38	0.679071
CPVL	6.17	0.622222	0.01	9.91	0.760985	6.17	0.622222	0.07	9.91	0.760985	5.5	0.622222	0.09	8.84	0.760985	1.33	0.622222	0.74	2.14	0.760985
DHX35	3.17	0.244444	0.24	12.95	0.822809	4	0.244444	0.12	16.36	0.822809	3.5	0.244444	0.13	14.32	0.822809	11.56	0.244444	0	47.27	0.822809
DIDO1	28.33	8.57778	0.23	3.3	0.920831	30.17	8.57778	0.14	3.52	0.920831	26.83	8.57778	0.38	3.13	0.920831	37.44	8.57778	0.04	4.37	0.920831
DYNLL1	6.33	0.6	0.01	10.56	0.875653	6.83	0.6	0.01	11.39	0.875653	5.33	0.6	0.02	8.89	0.875653	7.22	0.6	0.01	12.04	0.875653
DYNLL2	6.17	0.377778	0	16.32	0.801648	6.5	0.377778	0	17.21	0.801648	6	0.377778	0	15.88	0.801648	5.11	0.377778	0.02	13.53	0.801648
EMSY	10.5	0.777778	0.01	13.5	0.804423	12.83	0.777778	0	16.5	0.804423	11.33	0.777778	0.01	14.57	0.804423	6.22	0.777778	0.14	8	0.804423
EPHA6	4	0.0444444	0.06	40	0.308233	4	0.0444444	0.01	40	0.308233	4.5	0.0444444	0.07	45	0.308233	0.11	0.0444444	0.89	1.11	0.308233
GATAD2A	6.5	2.08889	0.37	3.11	0.873179	6.5	2.08889	0.38	3.11	0.873179	7.17	2.08889	0.3	3.43	0.873179	10.22	2.08889	0.06	4.89	0.873179
GPATCH1	16	1.8	0.01	8.89	0.888604	18.17	1.8	0.01	10.09	0.888604	16.67	1.8	0	9.26	0.888604	17.78	1.8	0.01	9.88	0.888604
HDAC5	4.83	0.222222	0.01	21.75	0.631982	6.33	0.222222	0	28.5	0.631982	6.5	0.222222	0	29.25	0.631982	5.44	0.222222	0.01	24.5	0.631982
HIRA	5.5	0.266667	0.01	20.62	0.575316	5.5	0.266667	0	20.62	0.575316	5.33	0.266667	0.01	20	0.575316	3.11	0.266667	0.2	11.67	0.575316
JMJD1C	8.67	2.2	0.23	3.94	0.849366	11	2.2	0.08	5	0.849366	9.5	2.2	0.14	4.32	0.849366	20.78	2.2	0	9.44	0.849366
KNL1	10.17	0.377778	0	26.91	0	12	0.377778	0	31.76	0	10.5	0.377778	0	27.79	0	4	0.377778	0.18	10.59	0
LIN9	6.83	1.02222	0.11	6.68	0.125442	7.67	1.02222	0.05	7.5	0.125442	6	1.02222	0.13	5.87	0.125442	5.78	1.02222	0.19	5.65	0.125442
LRRC49	2	0.0222222	0.18	20	0.69134	3.33	0.0222222	0.07	33.33	0.69134	2.5	0.0222222	0.05	25	0.69134	0.56	0.0222222	0.54	5.56	0.69134
MBIP	0.5	0	0.89	5	0	1	0	0.45	10	0	1.17	0	0.45	11.67	0	2.78	0	0.05	27.78	0
METTL3	11.17	1.13333	0.01	9.85	0.528816	12.33	1.13333	0	10.88	0.528816	13.17	1.13333	0	11.62	0.528816	8.67	1.13333	0.09	7.65	0.528816
MLLT1	1.83	0.644444	0.66	2.84	0	1.33	0.644444	0.72	2.07	0	2.17	0.644444	0.57	3.36	0	6.44	0.644444	0.01	10	0
MSANTD2	6.17	0.155556	0	39.64	0.5453	5.5	0.155556	0	35.36	0.5453	6.67	0.155556	0	42.86	0.5453	6.44	0.155556	0	41.43	0.5453
MSH3	10.33	1.84444	0.05	5.6	0.586724	12.83	1.84444	0	6.96	0.586724	14.5	1.84444	0	7.86	0.586724	10.67	1.84444	0.06	5.78	0.586724
MYBL2	7.67	0.422222	0.01	18.16	0.492991	7.17	0.422222	0.03	16.97	0.492991	7.83	0.422222	0	18.55	0.492991	7.22	0.422222	0.01	17.11	0.492991
NACC1	9	1.71111	0.08	5.26	0.742698	9.5	1.71111	0.06	5.55	0.742698	8.67	1.71111	0.13	5.06	0.742698	10.89	1.71111	0.03	6.36	0.742698
NCOA6	4.67	0.355556	0.02	13.12	0.764536	5	0.355556	0.04	14.06	0.764536	4.5	0.355556	0.08	12.66	0.764536	4	0.355556	0.04	11.25	0.764536
NELFCD	4.33	0.288889	0.08	15	0.709766	4.33	0.288889	0.07	15	0.709766	4.5	0.288889	0.06	15.58	0.709766	6.33	0.288889	0.01	21.92	0.709766
NFAT5	5.83	0.222222	0	26.25	0.488858	5	0.222222	0.01	22.5	0.488858	6.33	0.222222	0.01	28.5	0.488858	3.22	0.222222	0.07	14.5	0.488858
PAXBP1	8.5	1.95556	0.25	4.35	0.871213	6.67	1.95556	0.4	3.41	0.871213	9.17	1.95556	0.22	4.69	0.871213	12.56	1.95556	0.06	6.42	0.871213
POLD1	18.17	3.35556	0.04	5.41	0.826632	17.83	3.35556	0.04	5.31	0.826632	20.5	3.35556	0.02	6.11	0.826632	15	3.35556	0.18	4.47	0.826632
POLH	2	0.111111	0.18	18	0.745437	3.67	0.111111	0.04	33	0.745437	3.5	0.111111	0.11	31.5	0.745437	2.89	0.111111	0.05	26	0.745437
PPP1R10	24.33	6.68889	0.23	3.64	0.908393	25.5	6.68889	0.14	3.81	0.908393	24.67	6.68889	0.16	3.69	0.908393	35.11	6.68889	0.02	5.25	0.908393
RAD50	19.67	3.13333	0.07	6.28	0.886223	19.33	3.13333	0.04	6.17	0.886223	16.83	3.13333	0.13	5.37	0.886223	18.56	3.13333	0.05	5.92	0.886223
RIF1	15.5	3.8	0.05	4.08	0.918443	18.67	3.8	0	4.91	0.918443	18	3.8	0.06	4.74	0.918443	13.22	3.8	0.22	3.48	0.918443
RNF8	3	0.2	0.18	15	0.125442	4.5	0.2	0.04	22.5	0.125442	4.5	0.2	0.04	22.5	0.125442	3.89	0.2	0.08	19.44	0.125442
SLU7	11.83	2.95556	0.21	4	0.854249	14	2.95556	0.12	4.74	0.854249	15	2.95556	0.06	5.08	0.854249	11.44	2.95556	0.26	3.87	0.854249
TFIP11	25.5	6.46667	0.22	3.94	0.89004	27.67	6.46667	0.15	4.28	0.89004	29	6.46667	0.07	4.48	0.89004	30.22	6.46667	0.06	4.67	0.89004
TLK1	640.33	0.711111	0	900.47	0	635	0.711111	0	892.97	0	682	0.711111	0	959.06	0	13	0.711111	18.28	0	0.876765
TLK2	55	3.68889	0	14.91	0	37	3.68889	0.01	10.03	0	32.5	3.68889	0.01	8.81	0	679.89	3.68889	184.31	0	0.925875
TPGS1	2	0	0.14	20	0.714337	3.17	0	0.01	31.67	0.714337	2.83	0	0.08	28.33	0.714337	1.89	0	0.26	18.89	0.714337
UBN1	10	0.511111	0	19.57	0.583809	10.5	0.511111	0	20.54	0.583809	9.17	0.511111	0	17.93	0.583809	6.89	0.511111	0.02	13.48	0.583809
UBN2	3.67	0.0222222	0.02	36.67	0.466157	4.17	0.0222222	0.01	41.67	0.466157	5.17	0.0222222	0	51.67	0.466157	1.44	0.0222222	0.3	14.44	0.466157
WDR83	5.17	0.355556	0.02	14.53	0.694608	4.17	0.355556	0.06	11.72	0.694608	5	0.355556	0.02	14.06	0.694608	5	0.355556	0.06	14.06	0.694608
XAB2	17.83	2.68889	0.01	6.63	0.895833	18.83	2.68889	0.02	7	0.895833	18	2.68889	0.01	6.69	0.895833	19.78	2.68889	0	7.36	0.895833
YEATS2	10.33	0.244444	0	42.27	0.802572	10.33	0.244444	0	42.27	0.802572	8.33	0.244444	0	34.09	0.802572	7.56	0.244444	0.01	30.91	0.802572
ZBTB33	31.67	4.2	0.05	7.54	0.874212	32	4.2	0.05	7.62	0.874212	30.5	4.2	0.06	7.26	0.874212	31.67	4.2	0.05	7.54	0.874212
ZCCHC8	15.67	4.08889	0.22	3.83	0.882663	17.5	4.08889	0.06	4.28	0.882663	14.83	4.08889	0.14	3.63	0.882663	17.78	4.08889	0.06	4.35	0.882663
ZHX3	13.17	1.46667	0.05	8.98	0.786011	13.67	1.46667	0.04	9.32	0.786011	14	1.46667	0.04	9.55	0.786011	10.22	1.46667	0.16	6.97	0.786011
ZNF131	8.33	1.33333	0.01	6.25	0.671778	7.67	1.33333	0.1	5.75	0.671778	6.17	1.33333	0.17	4.63	0.671778	9.11	1.33333	0.07	6.83	0.671778
ZNF318	32	4.24444	0.01	7.54	0.862128	37	4.24444	0	8.72	0.862128	34.83	4.24444	0	8.21	0.862128	21.44	4.24444	0.11	5.05	0.862128
